# Distinct bacterial hosts, shared *bla_OXA-48_* plasmid backbones: longitudinal comparative genomics of carbapenemase-producing Enterobacterales from hospital wastewater, biofilms and patients

**DOI:** 10.64898/2026.08.15.26360502

**Authors:** Morgane Roger-Margueritat, Verena Schmidt, Gregory E. McCallum, Eva Gendron, Patrice Morand, Claire Terreaux-Masson, Caroline Landelle, James P. J. Hall, Aurélie Hennebique, Elena Buelow

## Abstract

Hospital wastewater (WW) and wastewater biofilms (WWB) are increasingly recognized as important reservoirs of carbapenemase-producing Enterobacterales (CPE), yet their long-term ecological dynamics and relationship with contemporaneous clinical isolates remain poorly understood. Here, we performed longitudinal CPE surveillance of WW and WWB over a 17-month period, combining culture-based screening and comparative whole-genome sequencing of environmental isolates with CPE isolates recovered from patients hospitalized in the same hospital building. A total of 42 environmental and 21 clinical CPE isolates were characterized. Environmental CPE populations underwent a marked ecological shift, with *bla_OXA-48_*-producing *Citrobacter* spp. progressively replaced by *bla_VIM-4_*-producing *Serratia nevei*. In contrast, clinical isolates remained taxonomically diverse throughout the study period, with a range of betalactamases including *bla_OXA-48_*, *bla_VIM-4_*, and *bla_NDM_*, with no comparable temporal replacement. Comparative genomic analyses revealed a strong association between resistance genes and mobile genetic elements (MGEs), with MGE dynamics largely following those of their hosts. *bla_OXA-48_* was predominantly associated with highly conserved IncL/M plasmid backbones shared across environmental and clinical compartments, whereas *bla_VIM-4_* was consistently embedded within conserved class 1 integron-associated genetic contexts on IncHI2A-rep1088 plasmids. In contrast, *bla_NDM_* displayed heterogeneous genomic organizations involving multiple plasmid backgrounds and frequent chromosomal integration. Together, our findings show that bacterial hosts and carbapenemase-carrying genetic elements follow distinct ecological trajectories within hospital WW ecosystems. Integrating longitudinal environmental surveillance with comparative genomics provides new insights into the persistence of clinically important carbapenemases across interconnected environmental and clinical reservoirs.

**Graphical Abstract:** 
