## Supplementary Table 1 for "Distinct bacterial hosts, shared *bla_OXA-48_* plasmid backbones: longitudinal comparative genomics of carbapenemase-producing Enterobacterales from hospital wastewater, biofilms and patients"

### Sheet: Sheet1
Number	species	date	Origin
1	s__Citrobacter freundii	January_2023	WWB
2	s__Citrobacter freundii	January_2023	WW
3	s__Citrobacter braakii	January_2023	WW
4	s__Citrobacter_A farmeri	January_2023	WW
5	s__Serratia nevei	February_2023	WW
6	s__Klebsiella grimontii	February_2023	WW
7	s__Citrobacter freundii	February_2023	WWB
8	s__Citrobacter_A farmeri	February_2023	WWB
9	s__Serratia nevei	March_2023	WW
11	s__Citrobacter braakii	March_2023	WWB
13	s__Citrobacter freundii	March_2023	WWB
14	s__Citrobacter braakii	March_2023	WWB
15	s__Citrobacter braakii	April_2023	WW
16	s__Serratia nevei	May_2023	WW
17	s__Citrobacter braakii	May_2023	WWB
18	s__Citrobacter_A farmeri	May_2023	WWB
19	s__Citrobacter braakii	August_2023	WWB
20	s__Serratia nevei	September_2023	WW
21	s__Serratia nevei	October_2023	WW
22	s__Citrobacter_A farmeri	October_2023	WWB
23	s__Citrobacter youngae	October_2023	WWB
24	s__Serratia nevei	October_2023	WWB
25	s__Citrobacter braakii	October_2023	WWB
26	s__Serratia nevei	November_2023	WW
27	s__Serratia nevei	December_2023	WWB
28	s__Serratia nevei	January_2024	WW
29	s__Serratia nevei	January_2024	WW
30	s__Serratia nevei	January_2024	WW
31	s__Serratia nevei	February_2024	WW
32	s__Serratia nevei	February_2024	WWB
33	s__Serratia nevei	February_2024	WWB
34	s__Serratia nevei	February_2024	WWB
35	s__Citrobacter braakii	March_2024	WW
36	s__Serratia nevei	March_2024	WW
37	s__Serratia nevei	April_2024	WW
38	s__Serratia nevei	April_2024	WW
39	s__Serratia nevei	April_2024	WW
40	s__Citrobacter braakii	April_2024	WWB
41	s__Serratia nevei	April_2024	WWB
42	s__Serratia nevei	May_2024	WW
43	s__Klebsiella pneumoniae	January_2023	Patient
44	s__Klebsiella pneumoniae	January_2023	Patient
45	s__Enterobacter intestinihominis	February_2023	Patient
47	s__Escherichia coli	May_2023	Patient
48	s__Klebsiella quasipneumoniae	May_2023	Patient
49	s__Escherichia coli	June_2023	Patient
50	s__Citrobacter portucalensis	June_2023	Patient
51	s__Klebsiella pneumoniae	June_2023	Patient
52	s__Enterobacter intestinihominis	July_2023	Patient
53	s__Enterobacter intestinihominis	July_2023	Patient
54	s__Enterobacter intestinihominis	August_2023	Patient
55	s__Klebsiella ornithinolytica	July_2023	Patient
56	s__Escherichia coli	September_2023	Patient
57	s__Escherichia coli	September_2023	Patient
58	s__Escherichia coli	November_2023	Patient
59	s__Enterobacter intestinihominis	November_2023	Patient
60	s__Escherichia coli	January_2024	Patient
61	s__Escherichia coli	March_2024	Patient
62	s__Escherichia coli	March_2024	Patient
63	s__Escherichia coli	May_2024	Patient
64	s__Escherichia coli	May_2024	Patient
