## Supplementary Table 2 for "Distinct bacterial hosts, shared *bla_OXA-48_* plasmid backbones: longitudinal comparative genomics of carbapenemase-producing Enterobacterales from hospital wastewater, biofilms and patients"

Sample	Compartment	Carbapenemase	N_tested	Resistance_score
1	WWB	OXA-48	22	0.795454545
2	WW	OXA-48	21	0.80952381
3	WW	OXA-48	21	0.547619048
4	WW	VIM	21	0.904761905
5	WW	VIM	21	0.880952381
6	WW	VIM	21	0.928571429
7	WWB	OXA-48	21	0.714285714
8	WWB	VIM	21	0.880952381
9	WW	VIM	21	0.904761905
11	WWB	OXA-48	21	0.714285714
13	WWB	VIM	21	1
14	WWB	OXA-48	21	0.666666667
15	WW	OXA-48	21	0.5
16	WW	VIM	20	0.95
17	WWB	OXA-48	21	0.547619048
18	WWB	OXA-48	21	0.5
19	WWB	OXA-48	21	0.547619048
20	WW	VIM	21	0.952380952
21	WW	VIM	21	0.928571429
22	WWB	OXA-48	21	0.571428571
23	WWB	OXA-48	21	0.476190476
24	WWB	VIM	21	1
25	WWB	OXA-48	21	0.5
26	WW	VIM	21	0.928571429
27	WWB	VIM	21	0.952380952
28	WW	VIM	22	0.954545455
29	WW	VIM	21	0.976190476
30	WW	VIM	21	0.904761905
31	WW	VIM	21	0.952380952
32	WWB	VIM	21	0.904761905
33	WWB	VIM	21	1
34	WWB	VIM	22	0.863636364
35	WW	OXA-48	21	0.452380952
36	WW	VIM	21	0.80952381
37	WW	VIM	21	0.761904762
38	WW	VIM	22	0.863636364
39	WW	VIM	22	0.772727273
40	WWB	OXA-48	21	0.452380952
41	WWB	VIM	21	0.80952381
42	WW	VIM	21	0.904761905
43	Patients	OXA-48	21	0.952380952
44	Patients	NDM	21	0.857142857
45	Patients	NDM	21	0.785714286
47	Patients	OXA-48	23	0.717391304
48	Patients	VIM	16	0.75
49	Patients	OXA-48	21	0.333333333
50	Patients	OXA-48	21	0.857142857
51	Patients	OXA-48	21	0.80952381
52	Patients	NDM	21	0.904761905
53	Patients	NDM	21	0.69047619
54	Patients	NDM	20	0.9
55	Patients	VIM	21	0.761904762
56	Patients	OXA-48	21	0.333333333
57	Patients	VIM	22	0.681818182
58	Patients	OXA-48	21	0.666666667
59	Patients	NDM	22	0.818181818
60	Patients	OXA-48	21	0.428571429
61	Patients	OXA-48	21	0.380952381
62	Patients	NDM	21	0.80952381
63	Patients	OXA-48	21	0.333333333
64	Patients	OXA-48	21	0.333333333
