## Supplementary Table 4 for "Distinct bacterial hosts, shared *bla_OXA-48_* plasmid backbones: longitudinal comparative genomics of carbapenemase-producing Enterobacterales from hospital wastewater, biofilms and patients"

### Sheet: Citrobacter
query_name	sample_1_Citrobacter_freundii_WWB_January_2023	sample_2_Citrobacter_freundii_WW_January_2023	sample_3_Citrobacter_braakii_WW_January_2023	sample_4_Citrobacter_A_farmeri_WW_January_2023	sample_7_Citrobacter_freundii_WWB_February_2023	sample_8_Citrobacter_A_farmeri_WWB_February_2023	sample_11_Citrobacter_braakii_WWB_March_2023	sample_13_Citrobacter_freundii_WWB_March_2023	sample_14_Citrobacter_braakii_WWB_March_2023	sample_15_Citrobacter_braakii_WW_April_2023	sample_17_Citrobacter_braakii_WWB_May_2023	sample_18_Citrobacter_A_farmeri_WWB_May_2023	sample_19_Citrobacter_braakii_WWB_August_2023	sample_22_Citrobacter_A_farmeri_WWB_October_2023	sample_23_Citrobacter_youngae_WWB_October_2023	sample_25_Citrobacter_braakii_WWB_October_2023	sample_35_Citrobacter_braakii_WW_March_2024	sample_40_Citrobacter_braakii_WWB_April_2024	sample_46_Citrobacter_freundii_Patient_May_2023	sample_50_Citrobacter_portucalensis_Patient_June_2023
sample_1_Citrobacter_freundii_WWB_January_2023	100	99.9828	92.6612	83.9185	98.4849	83.9312	92.5655	98.4703	92.6222	92.6222	92.5014	83.7702	92.6209	83.82	92.0422	92.5831	92.6385	92.6387	98.6315	94.6012
sample_2_Citrobacter_freundii_WW_January_2023	99.9719	100	92.4751	83.5637	98.5947	83.5865	92.4131	98.5294	92.4215	92.4215	92.3903	83.5208	92.3938	83.553	91.567	92.409	92.3907	92.5039	98.7038	94.5238
sample_3_Citrobacter_braakii_WW_January_2023	92.6726	92.4942	100	83.8699	92.6327	83.8638	99.9921	92.6637	99.9921	99.9921	99.9619	83.8237	99.9863	83.7638	90.4576	99.9924	99.9821	99.9575	92.5205	92.558
sample_4_Citrobacter_A_farmeri_WW_January_2023	83.8247	83.4995	83.4958	100	83.8215	99.9962	83.5927	83.805	83.6124	83.6124	83.5445	99.5853	83.594	99.5693	83.6842	83.5914	83.4987	83.8883	83.4956	83.6513
sample_7_Citrobacter_freundii_WWB_February_2023	98.419	98.574	92.4719	83.8264	100	83.9216	92.4295	98.6141	92.4697	92.4697	92.2958	84.1027	92.4847	84.1799	91.6907	92.4213	92.5058	92.6023	98.8826	94.7322
sample_8_Citrobacter_A_farmeri_WWB_February_2023	83.8401	83.6214	83.5595	99.9977	83.8571	100	83.6248	83.7972	83.6777	83.6777	83.5586	99.5812	83.6332	99.5764	83.7213	83.62	83.5893	83.927	83.505	83.7319
sample_11_Citrobacter_braakii_WWB_March_2023	92.5966	92.4733	99.9859	83.748	92.4523	83.7522	100	92.5635	99.9991	99.9991	99.9718	83.7071	99.9903	83.7581	90.4495	99.9998	99.9867	99.9781	92.4754	92.4123
sample_13_Citrobacter_freundii_WWB_March_2023	98.3818	98.4629	92.5442	83.7856	98.6414	83.7821	92.5333	100	92.4681	92.4681	92.3688	83.8769	92.5068	83.9283	91.5164	92.5376	92.3959	92.7019	98.6936	94.6228
sample_14_Citrobacter_braakii_WWB_March_2023	92.6513	92.5055	99.9839	83.6638	92.5357	83.6746	99.9993	92.6274	100	100	99.9771	83.6558	99.9937	83.7951	90.393	99.9996	99.9891	99.9783	92.5469	92.4472
sample_15_Citrobacter_braakii_WW_April_2023	92.6513	92.5055	99.9839	83.6638	92.5357	83.6746	99.9993	92.6274	100	100	99.9771	83.6558	99.9937	83.7951	90.393	99.9996	99.9891	99.9783	92.5469	92.4472
sample_17_Citrobacter_braakii_WWB_May_2023	92.5438	92.337	99.9617	83.553	92.423	83.5922	99.9588	92.49	99.9779	99.9779	100	83.5825	99.9836	83.6047	90.1242	99.9588	99.9737	99.893	92.344	92.3629
sample_18_Citrobacter_A_farmeri_WWB_May_2023	83.9576	83.5387	83.5658	99.5488	84.0497	99.5531	83.6319	83.9891	83.6487	83.6487	83.5433	100	83.6676	99.99	83.8984	83.6107	83.5871	83.8649	83.5828	83.5469
sample_19_Citrobacter_braakii_WWB_August_2023	92.6068	92.4343	99.975	83.6956	92.55	83.7008	99.9926	92.6227	99.9929	99.9929	99.969	83.6894	100	83.7079	90.3324	99.9929	99.9862	99.9719	92.5193	92.4976
sample_22_Citrobacter_A_farmeri_WWB_October_2023	83.9018	83.6213	83.5656	99.5128	84.1169	99.4902	83.5933	84.0385	83.7487	83.7487	83.5218	99.9899	83.736	100	83.8655	83.5882	83.5615	83.9521	83.6573	83.6275
sample_23_Citrobacter_youngae_WWB_October_2023	92.2135	91.7222	90.3979	83.9442	91.7572	83.9372	90.4032	91.6543	90.2813	90.2813	90.1846	83.9768	90.3251	84.03	100	90.4161	90.3466	90.7579	91.5482	90.4002
sample_25_Citrobacter_braakii_WWB_October_2023	92.6189	92.4678	99.9864	83.7986	92.4555	83.7688	99.9997	92.5714	99.9993	99.9993	99.9721	83.6852	99.9905	83.7801	90.4419	100	99.9867	99.9779	92.438	92.4144
sample_35_Citrobacter_braakii_WW_March_2024	92.6534	92.5574	99.9816	83.8367	92.5978	83.8595	99.9905	92.6718	99.9884	99.9884	99.9703	83.752	99.9866	83.8351	90.4015	99.987	100	99.9845	92.5797	92.5334
sample_40_Citrobacter_braakii_WWB_April_2024	92.8428	92.8045	99.9627	83.9363	92.8187	83.9556	99.992	92.9059	99.9946	99.9946	99.9239	83.934	99.9841	84.0544	90.9024	99.9923	99.9884	100	92.7832	92.7559
sample_46_Citrobacter_freundii_Patient_May_2023	98.584	98.7007	92.3377	83.4404	98.8907	83.5156	92.3427	98.7252	92.3452	92.3452	92.1834	83.6099	92.432	83.5276	91.6621	92.3471	92.3306	92.5377	100	94.6244
sample_50_Citrobacter_portucalensis_Patient_June_2023	94.6261	94.5802	92.4023	83.6846	94.7098	83.6693	92.3531	94.658	92.3773	92.3773	92.271	83.5968	92.3929	83.6241	90.368	92.3619	92.4363	92.5909	94.6632	100

### Sheet: Serratia
query_name	sample_5_Serratia_nevei_WW_February_2023	sample_9_Serratia_nevei_WW_March_2023	sample_16_Serratia_nevei_WW_May_2023	sample_20_Serratia_nevei_WW_September_2023	sample_21_Serratia_nevei_WW_October_2023	sample_24_Serratia_nevei_WWB_October_2023	sample_26_Serratia_nevei_WW_November_2023	sample_27_Serratia_nevei_WWB_December_2023	sample_28_Serratia_nevei_WW_January_2024	sample_29_Serratia_nevei_WW_January_2024	sample_30_Serratia_nevei_WW_January_2024	sample_31_Serratia_nevei_WW_February_2024	sample_32_Serratia_nevei_WWB_February_2024	sample_33_Serratia_nevei_WWB_February_2024	sample_34_Serratia_nevei_WWB_February_2024	sample_36_Serratia_nevei_WW_March_2024	sample_37_Serratia_nevei_WW_April_2024	sample_38_Serratia_nevei_WW_April_2024	sample_39_Serratia_nevei_WW_April_2024	sample_41_Serratia_nevei_WWB_April_2024	sample_42_Serratia_nevei_WW_May_2024
sample_5_Serratia_nevei_WW_February_2023	100	99.9849	99.9926	99.5831	99.6064	99.6087	98.9109	99.582	98.8726	99.5765	99.5878	99.5871	98.9267	98.9235	99.6021	99.2973	99.2889	98.8588	99.2928	99.2874	98.9104
sample_9_Serratia_nevei_WW_March_2023	99.9877	100	99.9896	99.553	99.5606	99.558	98.9368	99.5517	98.8758	99.5645	99.579	99.5803	98.9722	98.9386	99.5636	99.263	99.3044	98.8994	99.3017	99.2865	98.9134
sample_16_Serratia_nevei_WW_May_2023	99.9923	99.9875	100	99.5737	99.604	99.5977	98.962	99.5773	98.9047	99.5578	99.5972	99.5972	98.956	98.9538	99.5954	99.3127	99.2834	98.8386	99.2823	99.3047	98.9536
sample_20_Serratia_nevei_WW_September_2023	99.5723	99.5958	99.5769	100	99.991	99.9906	98.9143	99.9753	98.8751	99.9815	99.9904	99.9907	98.9158	98.9575	99.9899	99.2507	99.2651	98.8282	99.2601	99.2517	98.928
sample_21_Serratia_nevei_WW_October_2023	99.5659	99.5865	99.5575	99.9896	100	99.9941	98.9257	99.9833	98.8523	99.9837	99.991	99.9921	98.9214	98.9279	99.9947	99.2862	99.2799	98.7873	99.303	99.2575	98.8822
sample_24_Serratia_nevei_WWB_October_2023	99.5764	99.5614	99.5459	99.9906	99.9874	100	98.9367	99.9807	98.9077	99.9806	99.9934	99.9919	98.9375	98.9509	99.994	99.2974	99.3026	98.835	99.3074	99.2766	98.9297
sample_26_Serratia_nevei_WW_November_2023	98.969	98.9705	99.0143	98.9229	98.9015	98.9135	100	98.9305	99.9458	98.9482	98.9309	98.9309	99.991	99.9925	98.9245	99.0351	99.0244	99.2562	99.0238	99.0263	99.9949
sample_27_Serratia_nevei_WWB_December_2023	99.5859	99.5825	99.5818	99.9741	99.9837	99.9807	98.9817	100	98.9272	99.9661	99.9759	99.9759	98.9639	98.9872	99.9839	99.2764	99.275	98.8119	99.2841	99.2674	98.9223
sample_28_Serratia_nevei_WW_January_2024	98.9656	99.0301	99.023	98.9738	98.9761	98.963	99.9834	98.9776	100	98.9754	98.9806	98.9806	99.9822	99.9825	98.9872	99.0759	99.0663	99.3015	99.0628	99.0648	99.9773
sample_29_Serratia_nevei_WW_January_2024	99.5974	99.5619	99.5624	99.9765	99.9902	99.9883	98.887	99.9725	98.9167	100	99.987	99.986	98.9339	98.933	99.9895	99.2769	99.2935	98.8088	99.3027	99.2898	98.8949
sample_30_Serratia_nevei_WW_January_2024	99.5712	99.5802	99.5777	99.9846	99.9917	99.9906	98.9164	99.9765	98.9131	99.9799	100	99.9981	98.9163	98.9705	99.9943	99.2649	99.2658	98.8006	99.2377	99.2721	98.9264
sample_31_Serratia_nevei_WW_February_2024	99.569	99.5814	99.5777	99.9856	99.9932	99.9908	98.9183	99.978	98.9171	99.9785	99.9981	100	98.9182	98.9705	99.9952	99.265	99.2638	98.8007	99.2377	99.2721	98.9284
sample_32_Serratia_nevei_WWB_February_2024	98.9464	98.9092	99.0023	98.9236	98.947	98.9378	99.9971	98.9447	99.9378	98.9373	98.9498	98.9498	100	99.994	98.9318	98.9995	98.9791	99.2836	99.0064	98.9777	99.99
sample_33_Serratia_nevei_WWB_February_2024	98.9572	98.9499	99.027	98.9435	98.9659	98.9713	99.9976	98.9417	99.946	98.9356	98.9318	98.9317	99.9983	100	98.9651	99.029	99.017	99.2672	99.0261	98.9953	99.9963
sample_34_Serratia_nevei_WWB_February_2024	99.5595	99.5878	99.5594	99.9861	99.9966	99.993	98.8889	99.9761	98.8724	99.9777	99.9942	99.9958	98.9185	98.9325	100	99.2885	99.2929	98.8263	99.289	99.2797	98.8681
sample_36_Serratia_nevei_WW_March_2024	99.285	99.2876	99.2828	99.3122	99.2654	99.268	98.9539	99.245	98.9934	99.2853	99.2748	99.2748	99.0062	98.996	99.2679	100	99.9974	98.9851	99.9911	99.9975	98.9711
sample_37_Serratia_nevei_WW_April_2024	99.2403	99.2272	99.2425	99.2542	99.2216	99.2262	98.9797	99.2373	98.9719	99.258	99.2485	99.2465	99.0053	98.9835	99.2283	99.9958	100	98.9404	99.9974	99.9921	98.983
sample_38_Serratia_nevei_WW_April_2024	98.8866	98.8515	98.9117	98.759	98.7817	98.788	99.2441	98.7654	99.2426	98.8118	98.7676	98.7676	99.2766	99.2661	98.7714	98.9717	98.9753	100	98.9722	99.0172	99.2299
sample_39_Serratia_nevei_WW_April_2024	99.2878	99.2776	99.2831	99.2646	99.2542	99.2657	98.9562	99.2585	98.9529	99.2728	99.2417	99.2417	98.994	98.9613	99.2559	99.9883	99.9949	98.9407	100	99.9904	98.9393
sample_41_Serratia_nevei_WWB_April_2024	99.274	99.2952	99.2701	99.2772	99.2518	99.2494	98.9225	99.2398	98.9499	99.2623	99.2627	99.2608	98.942	98.9651	99.2301	99.9955	99.9955	98.9688	99.99	100	98.9216
sample_42_Serratia_nevei_WW_May_2024	98.9363	98.9425	98.9796	98.9195	98.904	98.9155	99.9944	98.9259	99.9371	98.9449	98.9337	98.9337	99.9887	99.9932	98.9307	99.0371	99.0097	99.2647	99.0248	99.025	100

### Sheet: Klebsiella
query_name	sample_6_Klebsiella_grimontii_WW_February_2023	sample_43_Klebsiella_pneumoniae_Patient_January_2023	sample_44_Klebsiella_pneumoniae_Patient_January_2023	sample_48_Klebsiella_quasipneumoniae_Patient_May_2023	sample_51_Klebsiella_pneumoniae_Patient_June_2023	sample_55_Klebsiella_ornithinolytica_Patient_July_2023
sample_6_Klebsiella_grimontii_WW_February_2023	100	84.4259	84.4539	84.6108	84.4804	84.7941
sample_43_Klebsiella_pneumoniae_Patient_January_2023	84.5035	100	99.1552	94.0547	99.9512	83.8506
sample_44_Klebsiella_pneumoniae_Patient_January_2023	84.3868	99.1469	100	94.0774	99.115	83.7832
sample_48_Klebsiella_quasipneumoniae_Patient_May_2023	84.6698	94.0525	94.0577	100	93.9738	84.0101
sample_51_Klebsiella_pneumoniae_Patient_June_2023	84.4928	99.9522	99.1617	94.0162	100	83.857
sample_55_Klebsiella_ornithinolytica_Patient_July_2023	84.7689	83.8503	83.9393	84.0475	83.7538	100

### Sheet: Escherichia
query_name	sample_47_Escherichia_coli_Patient_May_2023	sample_49_Escherichia_coli_Patient_June_2023	sample_56_Escherichia_coli_Patient_September_2023	sample_57_Escherichia_coli_Patient_September_2023	sample_58_Escherichia_coli_Patient_November_2023	sample_60_Escherichia_coli_Patient_January_2024	sample_61_Escherichia_coli_Patient_March_2024	sample_62_Escherichia_coli_Patient_March_2024	sample_63_Escherichia_coli_Patient_May_2024	sample_64_Escherichia_coli_Patient_May_2023
sample_47_Escherichia_coli_Patient_May_2023	100	98.3773	96.7827	99.1115	98.3949	98.4195	98.8058	98.4292	96.7201	96.8061
sample_49_Escherichia_coli_Patient_June_2023	98.3049	100	96.5612	98.4049	99.0065	99.4997	98.1094	98.8296	96.7014	96.678
sample_56_Escherichia_coli_Patient_September_2023	96.7348	96.7383	100	96.5515	96.5452	96.7218	96.7106	96.7871	98.5324	99.989
sample_57_Escherichia_coli_Patient_September_2023	99.069	98.4013	96.5932	100	98.3851	98.3628	98.5453	98.4336	96.6856	96.6341
sample_58_Escherichia_coli_Patient_November_2023	98.4157	99.0256	96.5834	98.3762	100	99.065	98.2916	98.776	96.7124	96.6986
sample_60_Escherichia_coli_Patient_January_2024	98.366	99.4887	96.5708	98.3547	99.0195	100	98.1618	98.7681	96.5788	96.7086
sample_61_Escherichia_coli_Patient_March_2024	98.8654	98.1623	96.597	98.5661	98.2907	98.2178	100	98.1784	96.7387	96.7373
sample_62_Escherichia_coli_Patient_March_2024	98.4805	98.8297	96.6838	98.4231	98.7236	98.8319	98.2259	100	96.7104	96.7532
sample_63_Escherichia_coli_Patient_May_2024	96.757	96.7278	98.4826	96.6722	96.7291	96.6354	96.7925	96.7315	100	98.5414
sample_64_Escherichia_coli_Patient_May_2023	96.726	96.7099	99.9774	96.6085	96.6457	96.7439	96.6724	96.7103	98.5085	100

### Sheet: Enterobacter
query_name	sample_45_Enterobacter_intestinihominis_Patient_February_2023	sample_52_Enterobacter_intestinihominis_Patient_July_2023	sample_53_Enterobacter_intestinihominis_Patient_July_2023	sample_54_Enterobacter_intestinihominis_Patient_August_2023	sample_59_Enterobacter_intestinihominis_Patient_November_2023
sample_45_Enterobacter_intestinihominis_Patient_February_2023	100	99.9778	99.977	99.9739	99.9672
sample_52_Enterobacter_intestinihominis_Patient_July_2023	99.9855	100	99.9972	99.9706	99.9882
sample_53_Enterobacter_intestinihominis_Patient_July_2023	99.9824	99.9958	100	99.9707	99.9863
sample_54_Enterobacter_intestinihominis_Patient_August_2023	99.9777	99.9731	99.9729	100	99.9518
sample_59_Enterobacter_intestinihominis_Patient_November_2023	99.9713	99.9925	99.9916	99.96	100
